# Putting Polygenic Scores in Context: How Intersectional Factors Affect Relative and Absolute Genetic Risk

**DOI:** 10.1101/2025.06.04.25328987

**Authors:** Mihael Cudic, Justin D. Tubbs, Tian Ge, Jordan W. Smoller

## Abstract

**Background:** The clinical utility of polygenic scores (PGS) is known to vary when training and test samples differ in ancestry, with recent work suggesting that sociodemographic differences can also impact PGS performance. However, the impact of belonging to multiple intersecting contexts on genetic risk remains understudied.

**Methods:** We analyzed lifetime disease odds ratios (OR) and absolute risks (AR) in high-PGS individuals across 106 two-way intersections of sociodemographic factors (sex, age, alcohol intake, smoking, income, deprivation). Seven diseases were assessed: atrial fibrillation, coronary artery disease, type 2 diabetes, hypercholesterolemia, asthma, obesity, and major depression. Primary analyses were performed in the *UK Biobank* (n=375,054, British-European-like ancestry), with replication in *All of Us* (n=36,552, African-like; n=99,477, European-like).

**Results:** ORs varied significantly across contexts, with greater variation observed across intersectional contexts. On average, the maximal OR variation across two-way contexts was 56%. AR deviations were more moderate after adjusting for context prevalence but still showed intersectional effects. For example, high-PGS, low-income individuals had an average 1.0 percentage-point drop in estimated AR across phenotypes using a context-aware vs. context-unaware PGS, while those additionally reporting low alcohol intake had a 3.1-point lower AR estimate for major depression in UKB. Results were generally consistent across datasets, with strongest replication in European-like AoU samples.

**Discussion:** Our findings show that intersectional contexts can have a sizable impact on genetic risk effect estimates. Future clinical applications may need to incorporate these contextual effects to improve accuracy and fairness for patient-specific genetic risk assessment.
