## Supplemental Table 2 for "Putting Polygenic Scores in Context: How Intersectional Factors Affect Relative and Absolute Genetic Risk"

### Sheet: AFIB
		UKB Eur. Ancestry					AoU Eur. Ancestry					AoU Afr. Ancestry
Variable 1	Variable 2	Max. OR %Δ	95% CI: Low	95% CI: High	P-value	P-value (Intx.)	Max. OR %Δ	95% CI: Low	95% CI: High	P-value	P-value (Intx.)	Max. OR %Δ	95% CI: Low	95% CI: High	P-value	P-value (Intx.)
Sex		9.101	1.736	17.101	0.006		7.636	-2.361	18.888	0.067		1.892	-19.352	28.617	0.438
Age		9.223	0.427	18.671	0.0195		26.41	-5.39	70.732	0.059		7.655	-31.237	69.097	0.381
Alcohol Intake		11.421	1.738	21.94	0.0103		4.466	-6.676	16.713	0.219		8.075	-22.798	51.2	0.335
Smoking History		8.433	1.362	16.003	0.0084		10.59	0.31	21.914	0.02		10.196	-12.674	39.732	0.2
Income		19.973	7.403	33.778	0.0002		23.748	7.635	42.364	0.002		71.37	-5.29	201.98	0.038
Deprivation		11.781	2.846	21.702	0.0046		10.26	-0.793	22.243	0.036		15.475	-13.788	55.609	0.17
Sex	Age	76.17	24.881	150.948	0.0009	0.0042	58.887	7.092	140.357	0.013		36.372	-37.443	155.91	0.236
Sex	Alcohol Intake	18.811	5.624	33.832	0.0021	0.1397	18.187	-4.635	47.073	0.057		94.148	-9.584	261.896	0.043
Sex	Smoking History	22.264	10.018	35.994	0.0001	0.0181	18.461	2.598	37.214	0.01		11.367	-20.119	56.046	0.262
Sex	Income	29.362	12.498	48.2	0.0001	0.1395	38.836	11.193	73.233	0.002	0.156	80.421	-14.872	276.43	0.07
Sex	Deprivation	26.538	11.491	43.444	0.0001	0.028	26.926	-8.031	73.605	0.071		33.868	-8.417	89.631	0.064
Age	Alcohol Intake	23.201	-17.459	86.364	0.1572		72.343	16.469	160.31	0.004		95.396	-32.032	324.719	0.176
Age	Smoking History	37.836	0.266	88.781	0.0243		48.606	14.533	93.45	0.001	0.111	20.176	-34.434	142.866	0.299
Age	Income	39.854	-15.35	131.339	0.0982		72.525	-25.781	290.5	0.103		223.959	16.023	632.747	0.012
Age	Deprivation	36.221	18.201	57.34	0.0001	0.0026	62.332	6.119	152.77	0.012		61.332	-25.149	213.543	0.142
Alcohol Intake	Smoking History	22.846	9.679	37.578	0.0001	0.0461	32.262	3.787	69.518	0.013		40.397	-16.082	137.948	0.112
Alcohol Intake	Income	38.084	0.064	89.713	0.0249		35.686	-4.51	91.816	0.045		82.35	-22.023	310.134	0.104
Alcohol Intake	Deprivation	24.461	8.256	42.445	0.0011	0.065	42.75	9.619	86.797	0.004		106.673	-5.554	202.26	0.035
Smoking History	Income	21.3	4.259	41.245	0.0049		29.038	7.279	55.296	0.003		138.835	-1.028	418.786	0.026
Smoking History	Deprivation	20.02	7.082	34.799	0.0005	0.116	21.015	4.051	39.979	0.007		50.866	3.537	108.323	0.016
Income	Deprivation	40.069	10.908	75.311	0.0019	0.0959	53.852	11.39	113.659	0.005		126.518	-3.52	404.004	0.032

### Sheet: CAD
		UKB Eur. Ancestry					AoU Eur. Ancestry					AoU Afr. Ancestry
Variable 1	Variable 2	Max. OR %Δ	95% CI: Low	95% CI: High	P-value	P-value (Intx.)	Max. OR %Δ	95% CI: Low	95% CI: High	P-value	P-value (Intx.)	Max. OR %Δ	95% CI: Low	95% CI: High	P-value	P-value (Intx.)
Sex		23.317	16.886	29.963	0.0001		9.537	1.572	18.176	0.01		12.371	-3.417	30.798	0.062
Age		21.914	10.1	34.291	0.0002		16.48	3.028	31.753	0.008		8.372	-14.167	41.427	0.277
Alcohol Intake		20.444	13.053	28.53	0.0001		4.052	-6.142	15.305	0.226		5.189	-15.418	26.389	0.323
Smoking History		0.697	-4.209	5.8	0.3935		9.594	1.859	17.771	0.007		5.519	-9.535	22.713	0.24
Income		16.854	7.903	26.476	0.0001		8.896	-1.625	20.814	0.049		25.42	-22.617	41.96	0.295
Deprivation		9.831	3.419	16.524	0.0013		6.875	-1.214	15.508	0.048		5.599	-10.565	25.054	0.263
Sex	Age	59.451	40.947	80.413	0.0001	0.0001	28.588	7.747	53.589	0.003		25.43	-3.014	50.526	0.043
Sex	Alcohol Intake	39.666	28.232	52.349	0.0001	0.002	35.183	14.64	60.312	0	0.006	37.306	-10.185	66.511	0.094
Sex	Smoking History	27.521	17.754	38.034	0.0001	0.2065	21.807	9.406	35.551	0	0.027	21.078	-4.967	51.02	0.064
Sex	Income	40.408	26.415	56.01	0.0001	0.0064	28.359	9.815	50.077	0.001	0.024	32.267	-29.632	41.556	0.299
Sex	Deprivation	36.92	25.06	49.941	0.0001	0.0121	17.883	5.276	31.948	0.002	0.103	28.075	0.173	58.147	0.024
Age	Alcohol Intake	50.525	27.352	79.315	0.0001	0.0076	76.181	2.398	153.055	0.021		37.022	-12.038	159.248	0.123
Age	Smoking History	24.107	8.843	41.028	0.0008	0.3956	24.656	-14.863	83.617	0.128		13.243	-15.507	39.576	0.228
Age	Income	45.434	19.603	76.352	0.0001	0.0403	58.437	2.691	140.978	0.019		135.348	-26.807	266.553	0.094
Age	Deprivation	38.325	13.36	68.132	0.0007	0.1035	30.761	-13.617	95.511	0.104		37.339	-16.57	136.233	0.179
Alcohol Intake	Smoking History	24.835	12.677	37.871	0.0001	0.2458	11.203	-3.785	28.651	0.077		60.108	-4.326	144.394	0.037
Alcohol Intake	Income	34.869	18.548	53.3	0.0001	0.0427	19.661	-3.701	49.162	0.052		100.081	-16.251	274.42	0.076
Alcohol Intake	Deprivation	35.238	22.593	49.95	0.0001	0.0109	24.011	7.309	43.761	0.002	0.022	50.665	-12.008	93.619	0.079
Smoking History	Income	20.224	6.241	35.999	0.0016	0.3228	15.047	-2.065	35.265	0.045		12.691	-9.101	37.612	0.134
Smoking History	Deprivation	12.081	3.654	21.09	0.0026		27.276	6.172	52.395	0.004		19.846	-12.153	54.563	0.141
Income	Deprivation	25.969	10.391	43.542	0.0001	0.1374	30.148	-0.078	68.47	0.025		29.961	-15.875	137.503	0.172

### Sheet: T2D
		UKB Eur. Ancestry					AoU Eur. Ancestry					AoU Afr. Ancestry
Variable 1	Variable 2	Max. OR %Δ	95% CI: Low	95% CI: High	P-value	P-value (Intx.)	Max. OR %Δ	95% CI: Low	95% CI: High	P-value	P-value (Intx.)	Max. OR %Δ	95% CI: Low	95% CI: High	P-value	P-value (Intx.)
Sex		3.365	-2.9	10.136	0.1546		6.281	-1.943	15.274	0.069		8.299	-4.113	22.573	0.098
Age		2.443	-4.423	10.069	0.2524		11.83	-3.463	30.595	0.071		11.331	-4.198	29.554	0.08
Alcohol Intake		2.038	-5.23	9.821	0.2956		10.068	-3.574	25.531	0.078		9.419	-9.272	32.453	0.174
Smoking History		6.129	-0.279	12.914	0.0315		5.109	-2.985	13.79	0.112		8.759	-3.497	22.614	0.085
Income		21.967	9.727	35.162	0.0002		16.13	3.184	30.332	0.005		19.131	-14.599	64.428	0.149
Deprivation		11.988	3.901	20.874	0.0017		2.247	-10.906	17.369	0.382		6.52	-9.433	25.589	0.227
Sex	Age	10.79	-9.354	35.219	0.1602		35.341	8.496	70.164	0.004		18.465	-12.642	59.048	0.134
Sex	Alcohol Intake	6.161	-6.288	20.019	0.1709		22.463	4.831	43.361	0.006		31.149	-5.307	79.597	0.054
Sex	Smoking History	9.296	0.511	19.037	0.018		12.14	-0.159	26.344	0.027		21.997	0.39	48.733	0.023
Sex	Income	25.782	10.694	43.462	0.0004	0.3168	20.603	3.505	40.31	0.009		34.707	-20.331	127.253	0.144
Sex	Deprivation	20.346	8.21	33.791	0.0007	0.0955	18.438	-2.928	44.171	0.046		32.127	-0.747	76.209	0.029
Age	Alcohol Intake	7.961	-12.734	34.589	0.2441		30.524	-22.77	120.055	0.165		65.804	-10.562	126.834	0.063
Age	Smoking History	22.969	0.623	49.865	0.0218		30.041	4.479	62.988	0.009		31.75	5.23	65.129	0.008
Age	Income	40.103	8.53	81.176	0.0052		44.837	11.464	89.569	0.003		106.956	8.232	277.844	0.015
Age	Deprivation	19.506	-2.57	46.43	0.0469		23.149	-3.39	58.016	0.046		19.508	-4.991	49.786	0.065
Alcohol Intake	Smoking History	7.739	-2.867	18.969	0.0759		14.882	-4.352	37.842	0.067		20.281	-4.381	52.761	0.06
Alcohol Intake	Income	35.049	12.596	62.248	0.0007	0.1408	36.253	-2.073	88.631	0.032		178.478	12.141	386.531	0.012
Alcohol Intake	Deprivation	23.918	8.375	41.336	0.0008	0.0682	20.893	-4.994	54.621	0.061		53.777	-2.321	138.156	0.031
Smoking History	Income	31.973	13.639	52.68	0.0001	0.1489	23.953	6.926	44.336	0.002		53.496	-13.292	177.195	0.073
Smoking History	Deprivation	18.062	6.135	31.134	0.001	0.1654	11.017	-7.902	33.818	0.135		19.817	-7.134	53.501	0.081
Income	Deprivation	34.811	15.683	56.624	0.0001	0.1051	43.03	10.9	84.5	0.004		71.342	-6.996	214.665	0.041

### Sheet: HC
		UKB Eur. Ancestry					AoU Eur. Ancestry					AoU Afr. Ancestry
Variable 1	Variable 2	Max. OR %Δ	95% CI: Low	95% CI: High	P-value	P-value (Intx.)	Max. OR %Δ	95% CI: Low	95% CI: High	P-value	P-value (Intx.)	Max. OR %Δ	95% CI: Low	95% CI: High	P-value	P-value (Intx.)
Sex		11.126	6.005	16.58	0.0001		10.336	3.014	18.197	0.002		6.985	-8.288	24.889	0.19
Age		25.323	14.239	37.055	0.0001		24.785	7.73	43.845	0.001		14.675	-11.052	47.879	0.146
Alcohol Intake		7.813	1.128	14.948	0.0115		5.857	-3.654	16.43	0.116		35.177	0.961	75.61	0.022
Smoking History		11.747	6.56	17.174	0.0001		4.336	-2.603	11.551	0.117		0.685	-12.838	16.839	0.467
Income		19.681	10.62	29.397	0.0001		16.557	5.409	28.542	0.001		42.336	0.943	98.215	0.022
Deprivation		13.754	7.315	20.679	0.0001		14.948	6.503	24.142	0.001		11.254	-8.732	35.073	0.147
Sex	Age	38.851	20.83	59.289	0.0001	0.0744	46.223	15.159	84.406	0.001	0.097	47.785	-1.253	110.624	0.03
Sex	Alcohol Intake	26.333	13.809	40.018	0.0001	0.0084	19.28	6.148	34.867	0.002	0.099	60.308	4.257	106.523	0.016
Sex	Smoking History	20.339	12.754	28.493	0.0001	0.0128	14.465	3.765	25.913	0.004		13.242	-9.508	41.275	0.146
Sex	Income	38.178	20.8	58.68	0.0001	0.0189	39.726	19.262	63.66	0	0.012	63.064	-0.042	136.513	0.025
Sex	Deprivation	25.287	14.894	36.175	0.0001	0.0156	29.055	9.097	52.671	0.001	0.089	35.616	-0.173	76.208	0.026
Age	Alcohol Intake	40.39	21.033	61.722	0.0001	0.0655	43.719	17.615	75.881	0	0.082	74.285	2.651	149.276	0.02
Age	Smoking History	30.606	14.724	48.719	0.0001	0.2616	41.922	17.207	71.567	0	0.095	40.007	-11.441	99.78	0.077
Age	Income	53.94	24.122	90.455	0.0001	0.0301	52.035	13.932	100.067	0.003		115.079	-7.231	358.787	0.038
Age	Deprivation	44.351	21.877	69.518	0.0001	0.0482	137.335	67.253	237.026	0	0	56.138	-14.987	128.619	0.08
Alcohol Intake	Smoking History	22.006	11.043	33.802	0.0001	0.034	10.57	-4.52	28.344	0.09		92.965	27.145	147.985	0.001	0.051
Alcohol Intake	Income	29.061	3.879	59.894	0.0111		27.412	9.438	47.973	0.001	0.121	94.38	-21.67	253.959	0.115
Alcohol Intake	Deprivation	24.869	13.047	37.814	0.0001	0.033	34.94	3.665	75.342	0.013		61.936	-5.307	106.54	0.044
Smoking History	Income	30.877	17.177	46.062	0.0001	0.0579	24.12	8.026	43.411	0.002	0.193	48.934	-15.912	161.834	0.093
Smoking History	Deprivation	25.367	15.853	35.703	0.0001	0.0084	19.639	6.833	34.071	0	0.236	38.971	5.051	80.556	0.01
Income	Deprivation	25.068	9.708	41.309	0.0005	0.2502	33.715	17.39	52.544	0	0.019	57.589	-8.419	162.097	0.057

### Sheet: AST
		UKB Eur. Ancestry					AoU Eur. Ancestry					AoU Afr. Ancestry
Variable 1	Variable 2	Max. OR %Δ	95% CI: Low	95% CI: High	P-value	P-value (Intx.)	Max. OR %Δ	95% CI: Low	95% CI: High	P-value	P-value (Intx.)	Max. OR %Δ	95% CI: Low	95% CI: High	P-value	P-value (Intx.)
Sex		8.58	3.175	14.243	0.0007		10.957	2.499	20.144	0.006		1.024	-11.847	15.789	0.448
Age		14.522	7.292	22.387	0.0001		3.868	-6.653	15.482	0.243		12.025	-5.131	32.694	0.091
Alcohol Intake		8.673	1.797	16.218	0.0082		11.88	2.174	22.002	0.006		7.926	-10.305	29.574	0.206
Smoking History		6.574	1.325	12.079	0.0075		1.923	-5.452	9.864	0.312		1.256	-10.504	14.52	0.427
Income		23.432	13.978	33.27	0.0001		17.231	5.913	29.628	0.001		13.469	-16.224	31.771	0.219
Deprivation		6.208	-0.366	13.074	0.0305		10.945	-1.917	25.666	0.049		7.134	-9.91	27.138	0.209
Sex	Age	22.874	11.552	35.258	0.0001	0.0787	18.491	-5.021	48.548	0.067		21.585	-1.373	47.813	0.033
Sex	Alcohol Intake	14.32	5.337	23.782	0.0009	0.1141	25.392	10.43	42.181	0	0.042	19.339	-13.483	58.641	0.143
Sex	Smoking History	17.774	9.374	27.124	0.0001	0.0169	12.495	0.689	25.84	0.019		2.801	-14.046	23.194	0.38
Sex	Income	27.017	14.43	41.125	0.0001	0.2975	32.846	14.644	53.905	0	0.049	32.064	-37.132	45.422	0.377
Sex	Deprivation	14.619	4.68	25.361	0.0013	0.1197	33.502	10.446	60.853	0.002	0.028	32.388	-3.811	78.083	0.046
Age	Alcohol Intake	22.628	9.654	37.435	0.0002	0.121	35.889	12.823	63.763	0.001	0.02	45.975	-5.13	98.705	0.046
Age	Smoking History	22.441	12.319	33.696	0.0001	0.0684	14.794	-4.944	38.048	0.073		12.348	-10.209	40.451	0.158
Age	Income	35.691	20.29	52.248	0.0001	0.0602	35.897	6.935	71.089	0.006		44.013	-10.154	86.997	0.078
Age	Deprivation	31.28	16.468	48.602	0.0001	0.0125	29.414	-3.54	61.622	0.041		24.212	-2.429	52.548	0.04
Alcohol Intake	Smoking History	19.225	8.045	31.576	0.0001	0.0325	17.79	4.178	33.552	0.005		25.937	-10.124	75.968	0.089
Alcohol Intake	Income	51.761	22.442	86.932	0.0001	0.0292	37.08	4.368	76.032	0.012		87.83	-3.028	161.109	0.032
Alcohol Intake	Deprivation	15.701	4.173	28.99	0.0037		25.151	0.623	55.035	0.022		44.755	-11.823	108.155	0.079
Smoking History	Income	32.169	19.163	46.104	0.0001	0.0964	26.294	9.642	45.216	0.001	0.153	17.196	-21.869	49.327	0.245
Smoking History	Deprivation	12.87	3.968	22.458	0.0017	0.0841	20.34	1.544	43	0.016		14.126	-9.942	44.34	0.14
Income	Deprivation	29.376	15.424	44.776	0.0001	0.2079	27.233	7.296	50.986	0.003		31.861	-27.794	66.498	0.242

### Sheet: OB
		UKB Eur. Ancestry					AoU Eur. Ancestry					AoU Afr. Ancestry
Variable 1	Variable 2	Max. OR %Δ	95% CI: Low	95% CI: High	P-value	P-value (Intx.)	Max. OR %Δ	95% CI: Low	95% CI: High	P-value	P-value (Intx.)	Max. OR %Δ	95% CI: Low	95% CI: High	P-value	P-value (Intx.)
Sex		3.468	-3.435	10.978	0.1624		0.428	-6.151	7.637	0.446		3.259	-8.579	17.073	0.305
Age		19.631	8.364	31.771	0.0001		4.818	-4.838	15.091	0.164		5.541	-9.205	22.624	0.236
Alcohol Intake		3.561	-4.739	12.948	0.207		5.3	-2.962	14.089	0.107		15.476	-6.756	41.647	0.093
Smoking History		6.771	-0.391	14.524	0.0331		6.968	0.055	14.296	0.024		2.286	-8.652	14.442	0.348
Income		4.824	-3.696	14.195	0.1356		12.924	3.111	23.752	0.005		27.576	-3.479	69.162	0.046
Deprivation		9.335	0.738	18.641	0.0168		12.456	0.562	25.518	0.02		17.437	1.198	36.552	0.018
Sex	Age	22.94	8.201	39.988	0.0005	0.3342	10.566	-2.181	25.298	0.051		28.047	0.719	62.717	0.022
Sex	Alcohol Intake	5.685	-5.206	18.109	0.1569		27.097	8.276	48.582	0.001	0.009	30.895	-4.334	79.942	0.044
Sex	Smoking History	9.893	-1.177	22.325	0.041		8.212	-0.875	17.91	0.039		8.433	-11.894	33.769	0.228
Sex	Income	9.727	-2.758	24.146	0.0638		19.132	5.198	34.658	0.003		40.418	-5.01	101.89	0.045
Sex	Deprivation	11.363	-0.684	25.607	0.0329		12.828	-2.984	31.479	0.057		18.383	-5.339	49.054	0.072
Age	Alcohol Intake	24.621	7.041	44.904	0.002	0.2884	21.595	-3.932	53.991	0.053		36.27	-1.823	87.571	0.031
Age	Smoking History	25.267	9.553	42.99	0.0003	0.2455	15.528	-2.146	35.963	0.043		22.484	0.65	48.997	0.022
Age	Income	31.818	13.809	52.851	0.0001	0.0973	26.188	1.814	56.924	0.018		102.001	22.085	228.786	0.003
Age	Deprivation	31.012	14.699	49.19	0.0001	0.0923	29.875	2.975	62.604	0.014		48.172	7.042	106.689	0.009
Alcohol Intake	Smoking History	18.128	4.381	34.046	0.0047		12.631	0.08	27.144	0.024		24.448	-10.136	72.895	0.095
Alcohol Intake	Income	14.899	-2.753	35.999	0.0493		21.67	3.311	43.414	0.01		110.966	14.209	281.122	0.006
Alcohol Intake	Deprivation	21.025	4.644	40.462	0.0077		38.157	8.289	77.61	0.005		59.653	1.987	134.469	0.02
Smoking History	Income	14.298	-2.623	33.901	0.0548		19.92	6.478	34.718	0.001	0.156	48.497	-15.206	123.683	0.085
Smoking History	Deprivation	21.332	8.507	35.122	0.0003	0.0321	17.065	0.28	36.53	0.023		18.94	-3.997	48.938	0.054
Income	Deprivation	20.607	0.776	44.347	0.0207		53.306	16.557	103.101	0	0.015	74.25	6.023	189.11	0.015

### Sheet: MDD
		UKB Eur. Ancestry					AoU Eur. Ancestry					AoU Afr. Ancestry
Variable 1	Variable 2	Max. OR %Δ	95% CI: Low	95% CI: High	P-value	P-value (Intx.)	Max. OR %Δ	95% CI: Low	95% CI: High	P-value	P-value (Intx.)	Max. OR %Δ	95% CI: Low	95% CI: High	P-value	P-value (Intx.)
Sex		3.089	-3.072	9.596	0.1606		2.169	-6.28	11.525	0.318		1.716	-12.986	18.827	0.416
Age		1.928	-4.876	9.122	0.2928		13.068	-0.808	28.561	0.032		14.675	-4.939	35.284	0.077
Alcohol Intake		13.643	5.168	22.714	0.0009		4.061	-7.229	16.916	0.242		6.102	-13.005	30.472	0.295
Smoking History		9.502	3.178	16.196	0.0011		8.921	0.437	18.402	0.019		10.574	-4.605	27.722	0.094
Income		23.66	12.653	36.229	0.0001		20.311	8.196	33.645	0		23.078	-12.476	86.321	0.154
Deprivation		12.328	4.582	20.808	0.0011		3.489	-9.406	18.49	0.307		12.27	-5.704	31.778	0.096
Sex	Age	5.061	-5.869	17.261	0.1802		16.468	-1.044	36.92	0.032		21.327	-7.925	50.286	0.091
Sex	Alcohol Intake	17.74	2.943	34.438	0.0084		12.127	-7.839	36.541	0.131		14.158	-19.543	48.559	0.254
Sex	Smoking History	15.887	5.649	27.512	0.0009	0.116	11.895	-0.684	26.33	0.031		21.994	-6.818	57.163	0.072
Sex	Income	27.569	11.508	45.209	0.0003	0.3146	35.041	13.416	57.23	0	0.101	41.504	-9.669	132.134	0.084
Sex	Deprivation	19.291	6.022	34.276	0.0016	0.1614	14.617	-5.642	39.185	0.085		23.88	-0.405	44.423	0.028
Age	Alcohol Intake	18.393	5.119	33.821	0.0032		38.19	3.385	69.183	0.014		38.626	-20.655	83.121	0.202
Age	Smoking History	13.153	1.257	26.304	0.0135		26.076	5.248	50.492	0.006		42.138	1.565	62.143	0.019
Age	Income	37.431	15.077	65.048	0.0003	0.127	63.527	25.947	87.873	0	0.01	96.272	-1.372	293.192	0.03
Age	Deprivation	18.083	5.033	32.957	0.0029		23.291	-15.681	70.809	0.145		29.111	-11.902	57.965	0.122
Alcohol Intake	Smoking History	26.111	12.337	41.305	0.0001	0.0379	17.504	4.633	31.648	0.003		23.642	-13.839	70.069	0.143
Alcohol Intake	Income	37.54	8.286	74.885	0.0042		36.019	14.088	61.455	0	0.081	179.271	11.185	568.514	0.013
Alcohol Intake	Deprivation	28.1	13.55	44.484	0.0001	0.0258	19.454	-14.831	66.704	0.15		46.416	-10.359	85.601	0.079
Smoking History	Income	29.072	14.359	46.065	0.0002	0.2547	32.469	14.02	53.749	0	0.105	31.13	-10.213	116.748	0.121
Smoking History	Deprivation	24.191	12.99	36.474	0.0001	0.0182	22.915	-4.097	57.252	0.052		27.068	-2.573	45.729	0.042
Income	Deprivation	44.45	19.019	74.449	0.0001	0.057	42.099	16.195	72.484	0	0.05	63.819	1.136	137.77	0.022
